# The hidden hand of asymptomatic infection hinders control of neglected tropical diseases

**DOI:** 10.1101/2023.10.02.23296422

**Authors:** Kat S. Rock, Lloyd A.C. Chapman, Andrew P. Dobson, Emily R. Adams, T. Déirdre Hollingsworth

**Author notes:** Equal contributors (Kat S. Rock, Lloyd A.C. Chapman). Equal contributors (Andrew P. Dobson, Emily R. Adams, T. Déirdre Hollingsworth). **Author contributions** Conceptualization: TDH, KSR, LACC, APD, ERA, Methodology: KSR, LACC, APD, TDH, Software: KSR, Validation: LACC, Formal Analysis: KSR, LACC. Investigation: KSR, LACC, TDH, Resources: KSR, LACC, TDH, Data Curation: LACC, KSR, Writing – Original Draft Preparation: ERA, KSR, LACC, APD, Writing – Reviewing and Editing: KSR, LACC, APD, ERA, TDH, Visualisation: KSR, LACC, TDH, Supervision: ERA, TDH, Project administrations: ERA, TDH, Funding Acquisition: TDH. The authors declare no competing interests.

## Abstract

Neglected tropical diseases are responsible for considerable morbidity and mortality in low-income populations. International efforts have reduced their global burden, but transmission is persistent and case-finding-based interventions rarely target asymptomatic individuals. We develop a generic mathematical modelling framework for analysing the dynamics of visceral leishmaniasis in the Indian sub-continent (VL), *gambiense* sleeping sickness (gHAT), and Chagas disease and use it to assess the possible contribution of asymptomatics who later develop disease (pre-symptomatics) and those who do not (non-symptomatics) to the maintenance of infection. Plausible interventions, including active screening, vector control and reduced time to detection, are simulated for the three diseases. We conclude that currently available tools could bring new infections under control for gHAT and Chagas disease – albeit over a long period of time for Chagas disease – but that VL will be more difficult to control with existing interventions. gHAT protocols that allow for treatment of parasitologically positive asymptomatics result in better control of infection compared to syndromic diagnosis required for VL. This work highlights that the high asymptomatic contribution to transmission for Chagas and gHAT and the apparently high basic reproductive number of VL may greatly undermine long-term control, but that precise predictions are hampered by uncertainty in natural history.
