## Supplementary material for "The hidden hand of asymptomatic infection hinders control of neglected tropical diseases": S1 Data

### Sheet: HAT parameters
All rates in day^(-1)
Parameter	Description	Illustrative value	ref	Lower range	ref	Upper range	ref
Human infection
μ_H	Human mortality rate	5.16929e-05	Funk et al 2013	3.75305e-05	Stone and Chitnis 2015	6.37146e-05	Stone and Chitnis 2015
τ	Self reversion (N->S) rate	0	Jamonneau et al 2012	0		0
ν	Self recovery (N->R) rate	0.001	Mid-range value	0.000215	Jamonneau et al 2002	0.00128501	Rock et al 2017 (Model Y)
1-p_N	Proportion who develop clinical symptoms	0.5446	Derived based on Jammonneau et al 2012 and Capewell et al 2016	0.4145	Derived based on Jammonneau et al 2012 and Capewell et al 2016	1	Assumption made by some studies
φ	Progression rate from pre-symptomatic to symptomatic (P->I)	0.0019	Checchi et al 2008	0.00120048	Checchi et al 2008	0.00280112	Checchi et al 2008
α	disease-induced mortality	0.00396825	Checchi et al 2015	0.002	Stone and Chitnis 2015	0.00584795	Checchi et al 2015
ω	waning immunity/recovery to susceptible	0.00595238	Mpanya et al 2012	0.000437	Jamonneau et al 2012	0.02	Rogers 1988
ε_N	relative infectiousness of non-symptomatics	0.871994	Capewell et al 2016	0.13	Capewell et al 2016	1	Assumption: non-symptomatics have blood parasiteamia at similar levels to pre-symptomatics
ε_P	relative infectiousness of pre-symptomatics	1	Reference value	1		1
ε_I	relative infectiousness of symptomatics	0.5	Mid-range value	0	Assumption: stage 2 people are too sick to enter tsetse habitat	1	Assumption: stage 2 people will behave similarly to stage 1 people and tsetse are equally likely to acquire infection on biting
Vector infection
μ_V	Vector mortality	0.03	Rogers 1988
a	Bite rate	0.333333	Hargrove and Williams 1995
σ	Inverse of extrinsic incubation period	0.04	Rogers 1988
f	Proportion of blood-meals on humans	1	Reference value
p_V	Probability of a vector infection from a single bite on infected humans	1	Reference value
p_H	Probability of a human infection from a single bite by an infected vector	1	Reference value
Intervention (basic)
γ_N	treatment rate of non-symptomatics	0		0		0	Assumption: no passive detection of non-symptomatic individuals
γ_P	treatment rate of pre-symptomatics	0		0		0.000552	Mahamat et al 2017
γ_I	treatment rate of symptomatics	0.00198413	Assumption: 1/3 treated	0.0006	Stone and Chitnis 2015	0.01	Pandey et al 2015
Intervention (improved)
γ_N	treatment rate of non-symptomatics			0	No active screening	0.000985871	Assume screening + treatment of blood infections
γ_P	treatment rate of pre-symptomatics	0.000211111	Assumption: 10% treated before becoming stage 2	0	No active screening	0.0023	Mahamat et al 2017
γ_I	treatment rate of symptomatics	0.0357143	Assumption: 90% treated before death			0.0029	Mahamat et al 2017
v	proportion of remaining vectors	0.2	Achievable value based on studies in different countries: 0.001 Chad (Mahamat et al, 2017), 0.1 Uganda (Tirados et al, 2015), and 0.2 Guinea (Courtin et al, 2015)	0.001	Mahamat et al 2017	1	No vector control
Epidemiological metrics
R_c^2	Basic reproduction number with basic intervention	1.1	Mid-range value	1	Funk et al 2013; Rock et al 2017	1.69	Funk et al 2013
θ_c	Proportion of infections from non-symptomatics with basic intervention	0.9377	Computed in MatLab using parameter ranges above	0.490651	Computed in MatLab using parameter ranges above	0.999054	Computed in MatLab using parameter ranges above
R_0^2	Basic reproduction number with no intervention	1.13382	Computed using equation (S1.18) in S1.2 text	1.00092	Computed using formula in SI text	2.52497	Computed using formula in SI text
θ	Proportion of infections from non-symptomatics with no intervention	0.9094	Computed in MatLab using parameter ranges above	0.4212	Computed in MatLab using parameter ranges above	1	Computed in MatLab using parameter ranges above
Strategies (in addition to basic intervention)
A	Improved passive detection	Supplementary Materials
B	Active screening (30%)	Supplementary Materials
C	Vector control (80% reduction)	Supplementary Materials
D	Combination of B + C	Main text

### Sheet: HAT models
R_c^2 values from modelling papers
			Funk et al 2013	Rock et al 2015	Mahamat et al 2017
μ_H	Human mortality rate		5.20548e-05	5.4795e-05	5.4795e-05
α	disease-induced mortality		0.002	0.00396825	0.00396825
γ_I	treatment rate of symptomatics		0.00199049	0.00203175	0.00203175
R_c^2	Basic reproduction number with basic intervention	Min	1	1.005	1.057
		Max	1.69	1.2543	1.3493
Computed relative R_0^2 using formula in SI text
R_0^2	Basic reproduction number with no intervention	Min	1.00092	1.00548	1.0575
		Max	2.52497	1.57695	1.69639
Computed using SI Matlab code
						Mid-range	Min	Max
p_K	Proportion of all infections which are skin-only					0.1982	0.1258	0.2914
p_SB	Proportion of blood infections which are symptomatic					0.679245	0.584906	0.773585
p_N	Proportion of all infections which are non-symptomatic					0.4554	0.3237	0.5855
p_KN	Proportion of non-symptomatic infections which are skin-only					0.435222	0.388631	0.497694
p_S	Proportion of infections that are symptomatic					0.5446	0.4145	0.6763

### Sheet: VL parameters
All rates in day^(-1)
Parameter	Description	Illustrative value	ref	Lower range	ref	Upper range	ref
Human infection
μ_H	Human mortality rate	4.55104e-05	Mubayi et al 2010	4.02309e-05	ABRIDGED LIFE TABLES- 2010-14" (PDF). OFFICE OF THE REGISTRAR GENERAL & CENSUS COMMISSIONER, INDIA. p. 5	6.84932e-05	Stauch et al 2014
τ	Self reversion (N->S) rate	0.00423566		0.00286885		0.00580435
ν	Self recovery (N->R) rate	0.00205365		0.00108743		0.00344203
1-p_N	Proportion who develop clinical symptoms	0.10101	Ostyn et al 2011	0.055	Hasker et al 2014	0.198
φ	Progression rate from pre-symptomatic to symptomatic (P->I)	0.00740741	Chapman 2015	0.00555556	Bern 2005	0.0166667	Bern 2005
α	disease-induced mortality	0.00416667	WHO Leishmaniasis Fact Sheet 2016 http://www.who.int/mediacentre/factsheets/fs375/en/	0.00260274	Dye 1988	0.00666667	Stauch 2014
ω	waning immunity/recovery to susceptible	0	Chapman et al 2018, Medley et al 2018	0	Chapman et al 2018, Medley et al 2018	0.0010352	Le Rutte and Chapman et al 2017
ε_N	relative infectiousness of non-symptomatics	0.025	Stauch et al 2011, Le Rutte et al 2016, Singh et al 2021	0	Singh et al 2021	0.05	Le Rutte and Chapman et al 2017
ε_P	relative infectiousness of pre-symptomatics	0.025	Stauch et al 2011, Le Rutte et al 2016, Singh et al 2021	0	Singh et al 2021	0.05	Assumed
ε_I	relative infectiousness of symptomatics	1	Reference value	1	Reference value	1	Reference value
Vector infection
μ_V	Vector mortality	0.0714286	Palit et al 2011
a	Bite rate	0.25	Hati et al 1984, NVBDCP 2015
σ	Inverse of extrinsic incubation period	0.142857	Hurwitz et al 2011, Palit 2011, Shortt 1945
f	Proportion of blood-meals on humans	1	Reference value
p_V	Probability of a vector infection from a single bite on infected humans	1	Reference value
p_H	Probability of a human infection from a single bite by an infected vector	1	Reference value
Intervention (basic)
γ_N	treatment rate of non-symptomatics	0	No treatment avaliable	0	No treatment avaliable	0	No treatment avaliable
γ_P	treatment rate of pre-symptomatics	0	No treatment avaliable	0	No treatment avaliable	0	No treatment avaliable
γ_I	treatment rate of symptomatics	0.0111111	Boettcher et al 2015	0.00877193	Mubayi et al 2010	0.025	Le Rutte and Chapman et al 2017
Intervention (improved)
γ_N	treatment rate of non-symptomatics	0	No treatment avaliable	0	No screening	0.000109589	Active screening of 10% of population in endemic areas with RDT that is 40% sensitive for non-symptomatic infection, assuming a safe treatment were available
γ_P	treatment rate of pre-symptomatics	0	No treatment avaliable	0	No screening	0.000219178	Active screening of 10% of population in endemic areas with RDT that is 80% sensitive for pre-symptomatic infection, assuming a safe treatment were available
γ_I	treatment rate of symptomatics	0.0166667	Assumption: 80% treated before death	0.0111111	Boettcher et al 2015	0.037037	Assumption: 90% treated before death
v	proportion of remaining vectors	0.9	Poche et al 2018	0.7		1	No vector control
Epidemiological metrics
R_c^2	Basic reproduction number with basic intervention	2.08	Mid-range value	1.6129	Mubayi et al 2010	4.3264	Mubayi et al 2010
θ_c	Proportion of infections from non-symptomatics with basic intervention	0.331657	Computed in MatLab using parameter ranges above	0		0.819867
R_0^2	Basic reproduction number with no intervention	5.74702	Computed using equation (S1.18) in S1.2 text	2.21795		13.3362
θ	Proportion of infections from non-symptomatics with no intervention	0.120035	Computed in MatLab using parameter ranges above	0		0.491344
Strategies (in addition to basic intervention)
A	Reduced time to diagnosis	Main text
B	Vector control	Supplementary Materials
C	Active screening (10%) with RDT	Supplementary Materials
D	Combination of A + B	Supplementary Materials

### Sheet: VL models
R_c^2 values from modelling papers
			Mubayi 2010	Dye 1988	Stauch 2014
μ_H	Human mortality rate		4.55104e-05	0.000101471	6.84932e-05
α	disease-induced mortality		0.00416667	0.00260274	0.00666667
γ_I	treatment rate of symptomatics		0.00877193	0	0.993265
R_c^2	Basic reproduction number with basic intervention	Min	1.6129	2.13	16.81
		Max	4.3264	2.13	29.16
Computed relative R_0^2 using formula in SI text
R_0^2	Basic reproduction number with no intervention	Min	2.21795	2.13	463.368
		Max	13.3362	2.13	4329.52

### Sheet: Chagas parameters
All rates in day^(-1)
Parameter	Description	Illustrative value	ref	Lower range	ref	Upper range	ref
Human infection
μ_H	Human mortality rate	4.02901e-05	World Bank Columbia 1990	3.6049e-05	World Bank Costa Rica 1990	4.98132e-05	World Bank Bolivia 1990
τ	Self reversion (N->S) rate	0		0		0
ν	Self recovery (N->R) rate	0		0		0
1-p_N	Proportion who develop clinical symptoms	0.25	Bartsch 2017, Bern 2015, Rassi 2010	0.2	Bern 2015, Rassi 2010	0.3	Bern 2015, Rassi 2010
φ	Progression rate from pre-symptomatic to symptomatic (P->I)	0.000136986	Bartsch 2017	9.13242e-05	Rassi 2010	0.000273973	Rassi 2010
α	disease-induced mortality	0.000273973	Velasco-Hernandez 1991, Fabrizio 2014	5e-05	Devillers 2008	0.000273973	Velasco-Hernandez 1991, Fabrizio 2014
ω	waning immunity/recovery to susceptible	0	Bern 2015, Rassi 2010, Nouvellet 2015	0		0
ε_N	relative infectiousness of non-symptomatics	1	Gurtler 1996	0.333333	Devillers 2008	1	Bartsch 2017
ε_P	relative infectiousness of pre-symptomatics	1	Gurtler 1996	0.333333	Devillers 2008	1	Bartsch 2017
ε_I	relative infectiousness of symptomatics	1	Gurtler 1996	1	Devillers 2008	1	Bartsch 2017
Vector infection
μ_V	Vector mortality	0.00714286	Canals 1991 (Devillers 2008)
a	Bite rate	0.17452	Rabinovich 1979
σ	Inverse of extrinsic incubation period	0.125	Paniker's Textbook of Medical Parisitology
f	Proportion of blood-meals on humans	1	Reference value
p_V	Probability of a vector infection from a single bite on infected humans	1	Reference value
p_H	Probability of a human infection from a single bite by an infected vector	1	Reference value
Intervention (basic)
γ_N	treatment rate of non-symptomatics	0	Assumed	0	Assumed	2.05479e-05	Rassi 2010, Fabrizio 2014
γ_P	treatment rate of pre-symptomatics	0	Assumed	0	Assumed	2.05479e-05	Rassi 2010, Fabrizio 2014
γ_I	treatment rate of symptomatics	0	Cucunuba 2018	0	Cucunuba 2018	0.000547945	Cucunuba 2018
Intervention (improved)
γ_N	treatment rate of non-symptomatics	2.73973e-05	Cucunuba 2018	0	No screening	0.000547945	Cucunuba 2018
γ_P	treatment rate of pre-symptomatics	2.73973e-05	Cucunuba 2018	0	No screening	0.000547945	Cucunuba 2018
γ_I	treatment rate of symptomatics	2.73973e-05	Cucunuba 2018	0	No screening	0.000547945	Cucunuba 2018
v	proportion of remaining vectors	0.5	Cucunuba 2018	0.1	Cucunuba 2018	1	No vector control
Epidemiological metrics
R_c^2	Basic reproduction number with basic intervention	1.25	Massad 2008	1.25	Massad 2008	4.4521	Cisse 2016
θ_c	Proportion of infections from non-symptomatics with basic intervention	0.970217	Computed in MatLab using parameter ranges above	0.294716		0.9996
R_0^2	Basic reproduction number with no intervention	1.25	Computed using equation (S1.18) in S1.2 text	1.25		4.4521
θ	Proportion of infections from non-symptomatics with no intervention	0.9702	Computed in MatLab using parameter ranges above	0.6624		0.9808
Strategies (in addition to basic intervention)
A	Vector control (90% reduction)	Supplementary Materials
B	Treatment (10% cure rate per year)	Supplementary Materials
C	Combination of A + B	Supplementary Materials
D	Vector control (50% reduction) + treatment (1% cure rate per year)	Main text

### Sheet: Chagas models
R_c^2 values from modelling papers
			Cisse 2016	Massad 2008	Cruz-Pacheco 2012
μ_H	Human mortality rate		4.02901e-05	-	4.2e-05
α	disease-induced mortality		0.000273973	-	0.00018
γ_I	treatment rate of symptomatics		0	0	0
R_c^2	Basic reproduction number with basic intervention	Min	1.7956	1.25	1.69
		Max	4.4521	1.25	1.69
Computed relative R_0^2 using formula in SI text
R_0^2	Basic reproduction number with no intervention	Min	1.7956	1.25	1.69
		Max	4.4521	1.25	1.69
